# Absorption and Metabolism of Steroidal Alkaloids from Tomato Juice in Healthy Adults: a Pharmacokinetic Study

**DOI:** 10.64898/2026.03.23.26349097

**Authors:** Daniel Do, Maria J. Sholola, Jessica L. Cooperstone

## Abstract

Steroidal alkaloids may be responsible for some of the health benefits of a tomato rich diet, but little is known about their metabolic fate after consumption. The objective of this study was to elucidate the pharmacokinetic parameters of plasma steroidal alkaloids and to define their bioavailability and metabolism following a single tomato containing meal. Healthy subjects (n = 11, 6M/5F) consumed 505 g of tomato juice following a two-week tomato washout and blood plasma were collected post-prandially at 11 time points over 12-hours. Plasma steroidal alkaloids were analyzed using UHPLC-MS. The fractional absorption of steroidal alkaloids was 11.8 ± 7% and over 99% of the absorbed dose were present as metabolized products. The maximum concentration of total plasma steroidal alkaloids in subjects was 406.5 ± 377.0 nmol/L occurring at 6 hours after consumption, with an AUC_0-12hr_ of 2529.0 ± 1644.8 nmol*h/L. Liver S9 enzymatic synthesis of steroidal alkaloid metabolites including trihydroxy-tomatidine and sulfonated dihydroxy-tomatidine improved confidence in compound identification. This study reports the first pharmacokinetic data for tomato steroidal alkaloids, demonstrating moderate absorption and extensive metabolism after tomato juice consumption. These data provide context for future studies investigating the potential role that these compounds may play in human health.
