## Supplemental Tables for "Absorption and Metabolism of Steroidal Alkaloids from Tomato Juice in Healthy Adults: a Pharmacokinetic Study"

### Sheet: Table S1. CompleteJuiceSA
Table S1. Content of steroidal alkaloids in juice. Isomeric forms are included as separate peaks and their respective retention time
Tomato Steroidal Alkaloid	Peak	Retention time (min)	Low Dose (μg)	High Dose (μg)
α-Tomatine	1	5.76	105.2 ± 8.5	969.5 ± 117.2
Dihydroxytomatine	1	3.77	551.1 ± 62.1	798.3 ± 40.0
Hydroxytomatine	1	3.25	1.8 ± 0.3	19.7 ± 4.9
	2	3.37	31.1 ± 2.3	218.7 ± 13.6
	3	3.55	49.3 ± 3.3	326.1 ± 16.4
Dehydrotomatine	1	5.33	13.5 ± 1.5	97.7 ± 10.1
	2	5.58	12.1 ± 1.5	164.1 ± 16.8
Esculeoside B	1	2.55	5.7 ± 0.6	32.50 ± 2.60
Tomatidine	1	7.4	0.1 ± 0.01	0.5 ± 0.1

### Sheet: Table S2. SubjectDemographics
Table S2. Subject demographics and plasma lipid panel, values represented at mean ± SD.
Sex	Age (years)	Height (m)	Body Weight (kg)	BMI (kg/m^2)	Plasma Total Cholesterol (mg/dL)	Plasma Triglycerides (mg/dL)
Female (n = 5)	29.20 ± 14.91	1.65 ± 0.03	61.50 ± 4.68	22.68 ± 1.22	181.80 ± 9.53	70.4 ± 53.9
Male (n = 6)	24.17 ± 3.25	1.79 ± 0.1	76.43 ± 12.41	23.76 ± 1.62	166.83 ± 7.20	84.17 ± 43.82
All Subjects	26.45 ± 10.1	1.71 ± 0.10	69.65 ± 12.11	23.27 ± 1.49	173.64 ± 11.10	77.91 ± 46.61

### Sheet: Table S3. PlasmaSAAmount
Table S3. Content of steroidal alkaloid metabolites in plasma presented as ug
Analyte	Amount in plasma (ug)
Alpha-tomatine	2.77006
Trihydroxytomatidine	74.2582
Dihydroxytomatidine	92.9895
Sulfonated hydroxytomatidine	3.44546
Sulfonated dihydroxytomatidine	91.7198
Sulfonated acetoxyhydroxytomatidine	36.6904
Hydroxytomatidine	2.51964
Acetoxyhydroxytomatidine	4.82794
Tomatidine	0.216263
Total (ug)	309.437
*note: amount in plasma calculated using formula given in method, total amount
in plasma (ug) then used to calculate fractional absorption with dose amount

### Sheet: Table S4. SubjectPK
Table S4. Plasma pharmacokinetic parameters for individual subject
Subject	AUC0-12hr (nmol*hr/L)	Cmax (nmol/L)	Tmax (hr)
1	4946.22	1145.63	6
2	1640.19	261.91	8
3	4771.09	715.2	6
4	524.49	103.66	12
5	930.1	273	12
6	756.16	143.63	8
7	3612.13	660.29	8
8	1208.52	262.53	10
9	2131.27	523.44	12
10	3862.9	844.07	12
11	3436.12	791.1	6
Average	2529.02	520.405	9.09091
std	1644.83	337.139	2.58668
